# Integration of dilated cardiomyopathy genomics with transcriptomics from the human heart implicates regulatory molecular mechanisms

**DOI:** 10.64898/2026.01.12.26343934

**Authors:** Connor S. Murray, Chaojie Yang, Suet Nee Chen, Sharon Graw, Anis Karimpour-Fard, Joseph Cleveland, Shanshan Gao, Hae Kyung Im, Heather E. Wheeler, Amrut V. Ambardekar, Jordan R. H. Hoffman, Stacey Gabriel, Namrata Gupta, Kristin Ardlie, Jerome I. Rotter, Kent D. Taylor, Stephen S. Rich, Luisa Mestroni, Ani Manichaikul, Matthew R. G. Taylor

## Abstract

Heart failure (HF) is a leading global cause of morbidity and mortality, yet the regulatory molecular mechanisms that link genetic variation to cardiac dysfunction remain elusive. To bridge this gap, we created the Trans-Omics for Precision Medicine in Congestive Heart Failure (TOPCHeF) resource, a multi-omics dataset comprising >700 human left-ventricular tissue samples, including dilated cardiomyopathy (DCM), ischemic cardiomyopathy (ICM), and non-failing controls, with paired whole-genome and RNA sequencing. By mapping expression-(eQTL) and splicing-(sQTL) quantitative trait loci directly in diseased human hearts, we identified over 10,000 transcripts with significant eQTL and 8,600 isoforms with significant sQTL, across both coding and non-coding genes, many of which overlap loci previously associated with HF and emerging novel gene associations. Single-locus colocalization with a largescale DCM genome-wide association study revealed 21 expression and 17 splicing-QTL that share causal variants with disease risk. These include known Mendelian cardiomyopathy risk genes such as *FLNC* and *ACTN2*, and novel regulatory candidates like *CAMK2D*, *LMF1*, *MYOZ1*, *SKI*, *SYNPO2L*, and *TKT*. Several loci also showed coordinated effects on both gene expression and RNA splicing, implicating calcium signaling, cytoskeletal organization, and metabolic pathways in HF pathogenesis. Together, these results help define the regulatory landscape of the failing human heart and establish TOPCHeF as a foundational resource for connecting genetic variation to transcriptional and splicing molecular mechanisms in HF research.
