## Supplemental Table 1 for "Integration of dilated cardiomyopathy genomics with transcriptomics from the human heart implicates regulatory molecular mechanisms"

GeneSymbol	Classification	Evidence	GeneID
ABCC9	Limited	Limited	ENSG00000069431
ACTC1	Moderate	High	ENSG00000159251
ANKRD1	Limited	Limited	ENSG00000198947
BAG3	Definitive	High	ENSG00000160285
CDH2	Limited	Limited	ENSG00000170558
CSRP3	Limited	Limited	ENSG00000158286
CTF1	Limited	Limited	ENSG00000161548
CTNNA3	Limited	Limited	ENSG00000064042
DES	Definitive	High	ENSG00000175084
DSC2	Definitive	High	ENSG00000134755
DSG2	Definitive	High	ENSG00000134761
DSP	Definitive	High	ENSG00000096696
DTNA	Limited	Limited	ENSG00000122592
EYA4	Limited	Limited	ENSG00000120068
FLNC	Definitive	High	ENSG00000085978
GATAD1	Limited	Limited	ENSG00000129214
ILK	Limited	Limited	ENSG00000163349
JPH2	Moderate	High	ENSG00000129152
LAMA4	Limited	Limited	ENSG00000196591
LDB3	Limited	Limited	ENSG00000168843
LMNA	Definitive	High	ENSG00000160789
LRRC10	No Known Disease Relationship - Animal Model Only	Low	ENSG00000167894
MIB1	No Known Disease Relationship - Animal Model Only	Low	ENSG00000104884
MYBPC3	Limited	Limited	ENSG00000134571
MYH6	Limited	Limited	ENSG00000197616
MYH7	Definitive	High	ENSG00000092054
MYL2	Limited	Limited	ENSG00000111245
MYL3	Limited	Limited	ENSG00000160808
MYPN	Limited	Limited	ENSG00000168078
NEBL	Limited	Limited	ENSG00000162772
NEXN	Moderate	High	ENSG00000198364
NKX2-5	Limited	Limited	ENSG00000183072
NPPA	No Known Disease Relationship	Low	ENSG00000175206
OBSCN	Limited	Limited	ENSG00000160094
PDLIM3	Disputed	Low	ENSG00000167303
PKP2	Definitive	High	ENSG00000114270
PLEKHM2	Limited	Limited	ENSG00000163421
PLN	Moderate	High	ENSG00000198595
PRDM16	Limited	Limited	ENSG00000106683
PSEN1	Disputed	Low	ENSG00000080815
PSEN2	Limited	Limited	ENSG00000072062
RBM20	Definitive	High	ENSG00000131469
RYR2	Refuted	Low	ENSG00000198626
SCN5A	Definitive	High	ENSG00000183873
SGCD	Limited	Limited	ENSG00000168491
TBX20	Limited	Limited	ENSG00000170577
TCAP	Limited	Limited	ENSG00000111331
TGFB3	Limited	Limited	ENSG00000119699
TJP1	Limited	Limited	ENSG00000104067
TMEM43	Definitive	High	ENSG00000172264
TNNC1	Definitive	High	ENSG00000120942
TNNI3	Moderate	High	ENSG00000129991
TNNI3K	Limited	Limited	ENSG00000177663
TNNT2	Definitive	High	ENSG00000118194
TPM1	Moderate	High	ENSG00000140416
TTN	Definitive	High	ENSG00000155657
VCL	Moderate	High	ENSG00000035403
