## Supplemental Table 2 for "Integration of dilated cardiomyopathy genomics with transcriptomics from the human heart implicates regulatory molecular mechanisms"

chrom	minPos	maxPos	gene	min_p.eqtl	min_p.gwas	nsnps	nCis	PP.H0	PP.H1	PP.H2	PP.H3	PP.H4	H4_H3_ratio	sentinel	sent_maf	sent_dist_TSS	beta_qtl	betase_qtl	beta_gwas	betase_gwas	A1	A2	maxSNP	maxPP.H4	gwas_pre
chr10	72665997	74661771	chr10:73648879:73649731:clu_9644_-:ENSG00000166317.12	1.25263243434136e-15	1.697e-09	3771	137	1.12336709657981e-13	1.11406840015395e-05	6.63932189946976e-10	0.0649085673388258	0.935080291313127	14.4061150885054	chr10:73661450	0.202519357204437	-2353	0.402012526988983	0.0579040795564652	-0.1662	0.0276	G	A	chr10:73660812	0.372209568409043	Jurgens2024
chr10	72665997	74661771	chr10:73648879:73649811:clu_9644_-:ENSG00000166317.12	4.37546939194394e-28	1.697e-09	3771	156	2.13706690303717e-25	5.78783657827705e-06	1.2630488406831e-21	0.0332405061128476	0.966753706050571	29.0836036842688	chr10:73661450	0.202519357204437	-2353	0.622708141803742	0.0631272941827774	-0.1662	0.0276	G	A	chr10:73660422	0.527414363429658	Jurgens2024
chr10	72665997	74661771	chr10:73648879:73653139:clu_9644_-:ENSG00000166317.12	6.14676275252054e-29	1.697e-09	3771	168	1.54285077388248e-26	5.3005650655287e-06	9.11855346470358e-23	0.030357751780638	0.9696369476543	31.9403411247577	chr10:73661450	0.202519357204437	-2353	-0.619647264480591	0.0590622089803219	-0.1662	0.0276	G	A	chr10:73660812	0.575836210004438	Jurgens2024
chr16	33802	1980862	chr16:911079:933991:clu_29305_-:ENSG00000103227.19	5.58988283773318e-09	1.1e-08	7110	176	1.66733568437175e-08	6.39313811679074e-05	3.04191331183427e-05	0.11575325978185	0.884152373030506	7.63825031534139	chr16:918717	0.408914715051651	-62601	-0.38451960682869	0.0672941729426384	0.1222	0.0214	T	C	chr16:918717	0.0801940573741189	Jurgens2024
chr16	33802	1980862	chr16:911079:934244:clu_29305_-:ENSG00000103227.19	4.44098288794234e-15	1.1e-08	7110	238	2.19846764798238e-14	6.29652942060366e-05	4.01091877701547e-11	0.113988919870216	0.885948114795448	7.77223010626084	chr16:918717	0.408914715051651	-62601	0.506656110286713	0.0667619705200195	0.1222	0.0214	T	C	chr16:952658	0.0303751901936539	Jurgens2024
chr16	33802	1980862	chr16:934145:934244:clu_29305_-:ENSG00000103227.19	4.29738065230558e-10	1.1e-08	7110	209	1.46066388514165e-09	5.19759088565583e-05	2.6648580474676e-06	0.0939196356773508	0.906025722095083	9.64681895921766	chr16:918717	0.408914715051651	-62601	-0.3946952521801	0.0656866654753685	0.1222	0.0214	T	C	chr16:959667	0.0665056353796161	Jurgens2024
chr16	33802	1980862	chr16:954666:970788:clu_29307_-:ENSG00000103227.19	9.93440390374251e-15	1.1e-08	7110	165	8.61331581948383e-14	6.51851370614426e-05	1.5714268156021e-10	0.118042892102312	0.881891922603399	7.470944729472	chr16:918717	0.408914715051651	-62601	0.468381762504578	0.0648626089096069	0.1222	0.0214	T	C	chr16:947473	0.042431674605291	Jurgens2024
chr3	52256458	54256023	chr3:53243622:53255836:clu_58211_-:ENSG00000163931.16	4.96228374832612e-05	6.716e-13	4651	0	2.44580450586418e-08	1.29775718878187e-08	0.0815807865994381	0.0424112016215407	0.876007974343404	20.6551085762795	chr3:53248287	0.159883737564087	-7765	-0.273895621299744	0.0761157497763634	0.1867	0.026	A	G	chr3:53248974	0.276300665836603	Jurgens2024
chr4	112762210	114761661	chr4:113500511:113502936:clu_64963_-:ENSG00000145349.17	2.05440355773172e-18	2.239e-08	5722	70	1.07185855682229e-14	0.00061004797127247	1.61578523809171e-12	0.0910540317107398	0.908335920316359	9.97579023411021	chr4:113537246	0.314922481775284	-224681	0.29953408241272	0.046916414052248	-0.1193	0.0213	G	A	chr4:113496850	0.32648911332432	Jurgens2024
chr4	112762210	114761661	chr4:113500511:113508236:clu_64963_-:ENSG00000145349.17	3.24332522540261e-31	2.239e-08	5722	88	1.8720894646256e-28	0.000504418668807317	2.82210232131455e-26	0.0751147788131902	0.924380802518005	12.3062440856936	chr4:113537246	0.314922481775284	-224681	-0.377387344837189	0.0424391403794289	-0.1193	0.0213	G	A	chr4:113508251	0.525546070024082	Jurgens2024
chr4	112762210	114761661	chr4:113500511:113509638:clu_64963_-:ENSG00000145349.17	3.30397318600692e-25	2.239e-08	5722	88	7.30834490044797e-22	0.000333171761065962	1.10170467267954e-19	0.049273959014982	0.95039286922395	19.2879339964337	chr4:113537246	0.314922481775284	-224681	0.249625399708748	0.0303324609994888	-0.1193	0.0213	G	A	chr4:113508251	0.451292202713434	Jurgens2024
chr4	112762210	114761661	chr4:113502977:113508236:clu_64963_-:ENSG00000145349.17	1.09203661014626e-10	2.239e-08	5722	42	2.00622361241972e-08	0.000254988854047138	3.02430435119086e-06	0.0374763159721965	0.962265650807169	25.6766340512517	chr4:113537246	0.314922481775284	-224681	-0.187989935278893	0.0375045016407967	-0.1193	0.0213	G	A	chr4:113496850	0.241382240489602	Jurgens2024
chr4	112762210	114761661	chr4:113502977:113509638:clu_64963_-:ENSG00000145349.17	1.60104912743973e-25	2.239e-08	5722	81	9.60509982767649e-22	0.000797311451171189	1.44793157764845e-19	0.119311720580409	0.879890967968419	7.37472365403888	chr4:113537246	0.314922481775284	-224681	0.36468243598938	0.0462029203772545	-0.1193	0.0213	G	A	chr4:113496850	0.236774409930778	Jurgens2024
chr4	112762210	114761661	chr4:113508268:113509638:clu_64963_-:ENSG00000145349.17	2.86886479480497e-33	2.239e-08	5722	101	8.97772275343821e-31	0.000378444143384083	1.35335691489849e-28	0.056105471996724	0.943516083859899	16.8168282037622	chr4:113537246	0.314922481775284	-224681	-0.362882703542709	0.0419050008058548	-0.1193	0.0213	G	A	chr4:113508251	0.614394747984007	Jurgens2024
chr4	112762210	114761661	chr4:113508884:113509638:clu_64963_-:ENSG00000145349.17	1.00446054297229e-06	2.239e-08	5722	16	3.2741418152389e-05	0.000270694820354	0.00493564190798257	0.0398512855441988	0.954909636309312	23.9618276617508	chr4:113537246	0.314922481775284	-224681	0.160974785685539	0.0378082618117332	-0.1193	0.0213	G	A	chr4:113527500	0.163559687695414	Jurgens2024
chr4	112762210	114761661	chr4:113509672:113513328:clu_64964_-:ENSG00000145349.17	5.87228759736891e-19	2.239e-08	5722	131	8.23612520384878e-15	0.00115173753053868	1.24156395811283e-12	0.172793915205225	0.826054347262985	4.78057544029773	chr4:113537246	0.314922481775284	-224681	-0.289868950843811	0.0550968125462532	-0.1193	0.0213	G	A	chr4:113507558	0.772121423487839	Jurgens2024
chr4	112762210	114761661	chr4:113509675:113513328:clu_64964_-:ENSG00000145349.17	9.67000783860006e-18	2.239e-08	5722	127	1.2149613118935e-13	0.00109993202574327	1.83150709588964e-11	0.164976566958606	0.833923500997214	5.05479969895635	chr4:113537246	0.314922481775284	-224681	0.288112819194794	0.0573553182184696	-0.1193	0.0213	G	A	chr4:113507558	0.719526814489869	Jurgens2024
